# Epigenome-wide association study using peripheral blood leukocytes identifies genomic regions associated with periodontal disease and edentulism in the Atherosclerosis Risk in Communities Study

**DOI:** 10.1101/2023.02.09.23285711

**Authors:** Naisi Zhao, Flavia Teles, Jiayun Lu, Devin C. Koestler, James Beck, Eric Boerwinkle, Jan Bressler, Karl T. Kelsey, Elizabeth A. Platz, Dominique S. Michaud

**Affiliations:** Department of Public Health & Community Medicine, Tufts University School of Medicine, Tufts University, Boston, MA; Department of Basic & Translational Sciences, University of Pennsylvania, Philadelphia, PA; Department of Epidemiology, Johns Hopkins Bloomberg School of Public Health, Baltimore, MD; The Sidney Kimmel Comprehensive Cancer Center at Johns Hopkins, Baltimore, MD; Department of Biostatistics & Data Science, University of Kansas Medical Center, Kansas City, KS; University of Kansas Cancer Center, Kansas City, KS; Division of Comprehensive Oral Health/ Periodontology, Adams School of Dentistry, University of North Carolina, Chapel Hill, NC; Human Genetics Center, School of Public Health, University of Texas Health Science Center at Houston, Houston, TX; Human Genome Sequencing Center, Baylor College of Medicine, Houston, TX; Department of Epidemiology, Brown University, Providence, RI; Department of Pathology and Laboratory Medicine, Brown University, Providence, RI

**Keywords:** Periodontitis, periodontal disease, DNA methylation, Illumina Infinium HumanMethylation450K, epigenome-wide association study (EWAS), peripheral blood

## Abstract

**Aim:** Our goal was to investigate individual susceptibility to periodontitis by conducting an epigenome-wide association study using peripheral blood.

**Materials and Methods:** For this analysis, we included 1077 African American and 457 European American participants of the Atherosclerosis Risk in Communities (ARIC) study who had completed a dental examination or reported being edentulous at visit 4 and had available data on DNA methylation. DNA methylation levels were compared by periodontal disease severity and edentulism to identify differentially methylated regions (DMRs) and evaluate the CpGs belonging to those DMRs using multinominal logistic regression.

**Results:** We identified a region in gene *ZFP57* (6p22.1) that was significantly hypomethylated in severe periodontal disease compared to no/mild periodontal disease in European American participants. A separate region in an unknown gene (located in Chr10: 743,992-744,958) demonstrated significant positive association with edentulism compared to no/mild periodontal disease in African American participants. Four CpGs in a region located within *HOXA4* were significantly hypermethylated in severe periodontal disease compared to no/mild periodontal disease in African American participants.

**Conclusions:** Our study highlights epigenetic variations in *ZPF57* and *HOXA4* that were significantly and reproducibly associated with periodontitis. Future studies should evaluate gene regulatory mechanisms in the candidate regions of these loci.

**CLINICAL RELEVANCE:** 

**Scientific Rationale for Study:** Without altering the DNA sequence, epigenetic effects (e.g., DNA methylation changes) can alter gene activity and influence host response to periodontal infections. Our well-powered study investigates individual susceptibility to periodontitis by conducting a thorough assessment of periodontitis-related DNA methylation levels in blood.

**Principal Findings:** We identified two gene regions, *ZPF57* and *HOXA4*, that are differentially methylated in individuals with compared to those without periodontitis.

**Practical implications:** Studying differential leukocyte DNA methylation patterns may point to candidate regions and underlying gene regulatory mechanisms that play a key role in the progression and/or susceptibility to periodontitis.
