## Supplemental Tables for "Epigenome-wide association study using peripheral blood leukocytes identifies genomic regions associated with periodontal disease and edentulism in the Atherosclerosis Risk in Communities Study"

### Sheet: S.Table 1
Supplemental Table 1. Baseline characteristics across African American and European American Visit 2 ARIC participants
	African American	European American	P-value
	(N=1077)	(N=457)
Age
Mean (SD)	55.6 (5.58)	58.4 (5.23)	<0.001
Median [Min, Max]	55.0 [47.0, 70.0]	58.0 [47.0, 68.0]
Gender, %
Female	715 (66.4%)	274 (60.0%)	0.019
Male	362 (33.6%)	183 (40.0%)
Teeth Number (ARIC Definition)
Mean (SD)	17.7 (7.66)	23.7 (5.68)	<0.001
Median [Min, Max]	19.0 [2.00, 32.0]	26.0 [1.00, 32.0]
Missing	309 (28.7%)	51 (11.2%)
ARIC Definition
no/mild periodontitis	492 (45.7%)	275 (60.2%)	<0.001
moderate periodontitis	277 (25.7%)	130 (28.4%)
severe periodontitis	308 (28.6%)	52 (11.4%)
Teeth Number (CDC-AAP Definition)
Mean (SD)	16.9 (7.11)	23.3 (5.53)	<0.001
Median [Min, Max]	18.0 [2.00, 28.0]	25.0 [1.00, 28.0]
Missing	309 (28.7%)	51 (11.2%)
CDC-AAP Definition
no periodontitis	627 (58.2%)	222 (48.6%)	<0.001
mild periodontitis	18 (1.7%)	28 (6.1%)
moderate periodontitis	263 (24.4%)	162 (35.4%)
severe periodontitis	169 (15.7%)	45 (9.8%)
Cigarette Smoking Status, %
Current	238 (22.1%)	79 (17.3%)	0.018
Former	278 (25.8%)	146 (31.9%)
Never	561 (52.1%)	232 (50.8%)
Accumulated Cigarette Smoking Packyears
Mean (SD)	9.35 (16.5)	13.4 (21.2)	<0.001
Median [Min, Max]	0 [0, 160]	0 [0, 148]
Drinking Status, %
Current	337 (31.3%)	262 (57.3%)	<0.001
Former	340 (31.6%)	51 (11.2%)
Never	397 (36.9%)	144 (31.5%)
Diabetes Status, %
No	883 (82.0%)	442 (96.7%)	<0.001
Yes	190 (17.6%)	15 (3.3%)
High SES Status, %
No	662 (61.5%)	87 (19.0%)	<0.001
Yes	415 (38.5%)	370 (81.0%)
Education Level, %
High school (no degree) or less	387 (35.9%)	57 (12.5%)	<0.001
High school graduate or vocational school	321 (29.8%)	199 (43.5%)
College or graduate School	367 (34.1%)	201 (44.0%)
Missing	2 (0.2%)	0 (0%)
BMI Categories, %
BMI < 18.5	6 (0.6%)	6 (1.3%)	<0.001
BMI ≥18.5 and <25	182 (16.9%)	194 (42.5%)
BMI ≥25 and <30	405 (37.6%)	183 (40.0%)
BMI ≥30 and <40	400 (37.1%)	71 (15.5%)
BMI ≥40	82 (7.6%)	3 (0.7%)
Missing	2 (0.2%)	0 (0%)
ARIC Field Center, %
Forsyth County, NC	69 (6.4%)	390 (85.3%)	<0.001
Jackson, MS	1008 (93.6%)	0 (0%)
Minneapolis, MN	0 (0%)	51 (11.2%)
Washington County, MD	0 (0%)	16 (3.5%)

### Sheet: S. Table 2
Supplemental Table 2. Association between differential methylated regions (DMR) and periodontal disease status a , in ARIC
seqnames	start	end	width	no.cpgs	minfdr	maxbetafc	meanbetafc	overlapping.genes	comparison
chr10	743286	743478	193	3	4.78e-09	0.02704	0.020188	ENSG00000231601	Edentulism vs. no/mild periodontal disease in AA participants
chr6	29648161	29648628	468	17	1.03e-19	-0.10356	-0.07193	ZFP57	Severe vs. no/mild periodontal disease in EA participants
a DMRcate analysis were run separately by race and models adjusted for age, sex, diabetes status, smoking status (never, former, current), pack-years based methylation score, BMI, surrogate variables for batch effects, and cell proportions.

### Sheet: S. Table 3
Supplemental Table 3. Odds ratio for CpGs in the ZFP57 differentially methylated region and periodontal disease status stratified by gender and SES in Visit 2 ARIC participants
	Odds Ratio per 1 SD increase (95% CI)							Odds Ratio per 1 SD increase (95% CI)
	Male			Female				Lower SES			Higher SES
CpG	moderate vs. no/mild	severe vs. no/mild	edentulism vs. no/mild	moderate vs. no/mild	severe vs. no/mild	edentulism vs. no/mild		moderate vs. no/mild	severe vs. no/mild	edentulism vs. no/mild	moderate vs. no/mild	severe vs. no/mild	edentulism vs. no/mild
	EA Participants (Visit 02)							EA Participants (Visit 02)
cg07134666	0.75 (0.52, 1.10)	0.75 (0.46, 1.21)	0.94 (0.45, 1.97)	0.84 (0.60, 1.18)	0.50 (0.28, 0.92)	1.08 (0.64, 1.85)		0.17 (0.04, 0.68)	0.04 (0, 0.35)	0.25 (0.07, 0.91)	0.88 (0.68, 1.14)	0.7 (0.48, 1.04)	1.13 (0.65, 1.96)
cg11383134	0.63 (0.41, 0.96)	0.68 (0.40, 1.16)	0.77 (0.34, 1.74)	0.80 (0.57, 1.13)	0.55 (0.31, 0.98)	1.41 (0.72, 2.77)		0.42 (0.12, 1.43)	0.08 (0.01, 0.62)	0.47 (0.14, 1.56)	0.76 (0.58, 0.98)	0.65 (0.45, 0.95)	1.11 (0.59, 2.1)
cg22494932	0.65 (0.43, 0.98)	0.78 (0.46, 1.33)	0.83 (0.36, 1.95)	0.74 (0.53, 1.04)	0.59 (0.34, 1.02)	1.31 (0.62, 2.78)		0.38 (0.1, 1.47)	0.07 (0.01, 0.61)	0.43 (0.12, 1.61)	0.74 (0.57, 0.95)	0.72 (0.5, 1.03)	1.11 (0.56, 2.17)
cg15570656	0.80 (0.54, 1.19)	0.74 (0.45, 1.22)	1.08 (0.48, 2.41)	0.89 (0.64, 1.25)	0.55 (0.30, 0.99)	1.06 (0.62, 1.82)		0.22 (0.06, 0.82)	0.09 (0.01, 0.59)	0.28 (0.08, 0.99)	0.92 (0.71, 1.18)	0.69 (0.47, 1)	1.24 (0.69, 2.21)
cg16885113	0.72 (0.49, 1.06)	0.74 (0.45, 1.21)	0.91 (0.43, 1.94)	0.83 (0.58, 1.17)	0.50 (0.28, 0.91)	1.37 (0.73, 2.60)		0.23 (0.06, 0.91)	0.04 (0, 0.38)	0.28 (0.07, 1.09)	0.85 (0.65, 1.09)	0.69 (0.47, 1)	1.26 (0.67, 2.35)
cg20228636	0.75 (0.51, 1.11)	0.76 (0.46, 1.26)	0.86 (0.39, 1.86)	0.83 (0.59, 1.17)	0.52 (0.28, 0.94)	1.43 (0.77, 2.66)		0.25 (0.07, 0.87)	0.03 (0, 0.81)	0.37 (0.11, 1.23)	0.87 (0.67, 1.12)	0.69 (0.47, 1.01)	1.41 (0.74, 2.7)
cg25699073	0.63 (0.41, 0.96)	0.75 (0.44, 1.27)	0.77 (0.34, 1.74)	0.75 (0.54, 1.06)	0.61 (0.35, 1.06)	1.37 (0.64, 2.93)		0.34 (0.09, 1.25)	0.07 (0.01, 0.64)	0.44 (0.12, 1.61)	0.73 (0.57, 0.95)	0.71 (0.5, 1.02)	1.03 (0.54, 1.97)
cg25978138	0.64 (0.42, 0.98)	0.73 (0.42, 1.27)	0.83 (0.42, 1.64)	0.79 (0.55, 1.13)	0.52 (0.32, 0.85)	1.76 (0.75, 4.10)		0.28 (0.07, 1.07)	0.16 (0.03, 0.73)	0.44 (0.12, 1.62)	0.75 (0.58, 0.98)	0.66 (0.45, 0.96)	1.27 (0.61, 2.65)
cg13835168	0.95 (0.66, 1.38)	0.81 (0.50, 1.33)	1.26 (0.59, 2.70)	0.93 (0.66, 1.31)	0.50 (0.26, 0.94)	1.04 (0.64, 1.71)		0.29 (0.09, 0.95)	0.14 (0.03, 0.76)	0.37 (0.13, 1.1)	1.04 (0.81, 1.33)	0.69 (0.46, 1.04)	1.36 (0.78, 2.35)
	AA Participants (Visit 02)							AA Participants (Visit 02)
cg07134666	1.04 (0.66, 1.65)	0.86 (0.55, 1.34)	1.01 (0.62, 1.65)	1.12 (0.90, 1.40)	1.18 (0.93, 1.50)	0.94 (0.76, 1.18)		1.12 (0.83, 1.51)	0.93 (0.71, 1.23)	0.94 (0.72, 1.22)	1.06 (0.81, 1.37)	1.17 (0.86, 1.59)	0.94 (0.67, 1.32)
cg11383134	1.03 (0.66, 1.61)	0.83 (0.53, 1.29)	1.06 (0.65, 1.73)	1.05 (0.84, 1.31)	1.11 (0.87, 1.43)	0.90 (0.72, 1.13)		1.14 (0.83, 1.55)	0.88 (0.66, 1.16)	0.93 (0.71, 1.22)	0.96 (0.74, 1.24)	1.14 (0.83, 1.55)	0.91 (0.64, 1.28)
cg22494932	1.03 (0.65, 1.64)	0.78 (0.50, 1.22)	1.05 (0.64, 1.74)	1.08 (0.85, 1.36)	1.14 (0.88, 1.48)	0.90 (0.72, 1.13)		1.17 (0.84, 1.63)	0.86 (0.65, 1.14)	0.92 (0.7, 1.21)	0.98 (0.75, 1.28)	1.18 (0.85, 1.64)	0.9 (0.64, 1.28)
cg15570656	1.09 (0.70, 1.70)	0.89 (0.57, 1.37)	0.99 (0.62, 1.59)	1.10 (0.88, 1.37)	1.14 (0.90, 1.46)	0.91 (0.73, 1.14)		1.11 (0.82, 1.5)	0.9 (0.68, 1.19)	0.89 (0.68, 1.16)	1.06 (0.81, 1.38)	1.17 (0.87, 1.59)	0.94 (0.67, 1.33)
cg16885113	0.99 (0.63, 1.56)	0.81 (0.52, 1.26)	0.99 (0.61, 1.61)	1.12 (0.90, 1.40)	1.17 (0.92, 1.49)	0.95 (0.76, 1.18)		1.13 (0.84, 1.53)	0.91 (0.69, 1.2)	0.94 (0.72, 1.23)	1.03 (0.8, 1.35)	1.16 (0.86, 1.57)	0.94 (0.67, 1.32)
cg20228636	0.95 (0.60, 1.48)	0.81 (0.52, 1.25)	0.93 (0.57, 1.50)	1.14 (0.91, 1.42)	1.20 (0.94, 1.53)	0.94 (0.75, 1.17)		1.11 (0.82, 1.49)	0.93 (0.7, 1.23)	0.9 (0.69, 1.18)	1.06 (0.81, 1.37)	1.17 (0.87, 1.58)	0.98 (0.7, 1.38)
cg25699073	1.02 (0.66, 1.58)	0.82 (0.54, 1.26)	1.07 (0.66, 1.73)	1.10 (0.88, 1.38)	1.21 (0.94, 1.57)	0.95 (0.76, 1.19)		1.12 (0.82, 1.55)	0.89 (0.67, 1.18)	0.93 (0.7, 1.22)	1.04 (0.8, 1.34)	1.2 (0.88, 1.64)	1 (0.71, 1.4)
cg25978138	1.10 (0.68, 1.77)	0.89 (0.56, 1.40)	1.04 (0.63, 1.71)	1.09 (0.86, 1.37)	1.11 (0.87, 1.43)	0.89 (0.72, 1.12)		1.18 (0.86, 1.63)	0.93 (0.7, 1.23)	0.92 (0.7, 1.2)	1.01 (0.77, 1.33)	1.15 (0.84, 1.58)	0.85 (0.61, 1.21)
cg13835168	0.96 (0.62, 1.50)	0.84 (0.54, 1.30)	0.90 (0.56, 1.45)	1.10 (0.88, 1.38)	1.16 (0.91, 1.48)	0.94 (0.75, 1.18)		1.07 (0.79, 1.44)	0.88 (0.66, 1.17)	0.88 (0.68, 1.16)	1.06 (0.81, 1.38)	1.23 (0.91, 1.66)	0.95 (0.67, 1.35)
a Model adjusted for age, sex, diabetes, SES, pack-years, smoking status (never, former, current), pack-years based methylation score, BMI, surrogate variables for batch effects, and cell proportions.

### Sheet: S. Table 4
Supplemental Table 4. Odds ratio for CpGs in the HOXA4 differentially methylated region and periodontal disease status and stratified by age and gender in Visit 2 ARIC participants
		Odds Ratio per 1 SD increase (95% CI)
		Overall	by age				by gender			by SES
CpG	ARIC		Age>=58	Age<58			Male	Female		Low SES	High SES
	Groups
EA Participants (Visit 02)
cg06942814	no/mild	1(ref.)	1(ref.)	1(ref.)			1(ref.)	1(ref.)		1(ref.)	1(ref.)
	moderate	1.03 (0.78, 1.35)	0.97 (0.67, 1.41)	1.20 (0.74, 1.93)			1.14 (0.71, 1.82)	0.93 (0.65, 1.34)		1.54 (0.56, 4.2)	1.03 (0.77, 1.39)
	severe	0.99 (0.66, 1.49)	1.23 (0.70, 2.16)	0.81 (0.36, 1.80)			1.37 (0.75, 2.51)	0.78 (0.42, 1.46)		2.62 (0.58, 11.81)	0.89 (0.54, 1.47)
	edentulism	0.91 (0.61, 1.35)	1.06 (0.66, 1.71)	0.62 (0.23, 1.64)			0.96 (0.44, 2.13)	0.75 (0.45, 1.26)		1.47 (0.58, 3.73)	0.81 (0.46, 1.42)
cg11015251	no/mild	1(ref.)	1(ref.)	1(ref.)			1(ref.)	1(ref.)		1(ref.)	1(ref.)
	moderate	0.97 (0.71, 1.31)	0.86 (0.59, 1.26)	1.23 (0.69, 2.19)			1.00 (0.60, 1.66)	0.84 (0.55, 1.28)		1.45 (0.42, 5.02)	0.99 (0.71, 1.39)
	severe	0.83 (0.55, 1.26)	0.67 (0.40, 1.14)	1.67 (0.57, 4.91)			0.96 (0.54, 1.71)	0.67 (0.33, 1.38)		5.3 (0.53, 53.29)	0.69 (0.43, 1.12)
	edentulism	0.94 (0.6, 1.45)	1.07 (0.64, 1.80)	0.57 (0.17, 1.91)			0.89 (0.39, 2.02)	0.82 (0.45, 1.50)		1.31 (0.41, 4.22)	1.01 (0.53, 1.91)
cg14359292	no/mild	1(ref.)	1(ref.)	1(ref.)			1(ref.)	1(ref.)		1(ref.)	1(ref.)
	moderate	1.00 (0.77, 1.30)	0.90 (0.64, 1.29)	1.20 (0.76, 1.89)			1.22 (0.80, 1.88)	0.81 (0.56, 1.18)		2.02 (0.61, 6.69)	1 (0.75, 1.32)
	severe	1.01 (0.68, 1.50)	1.14 (0.66, 1.94)	1.04 (0.49, 2.22)			1.57 (0.90, 2.74)	0.55 (0.26, 1.13)		5.97 (0.89, 40.11)	0.92 (0.57, 1.47)
	edentulism	0.70 (0.46, 1.05)	0.73 (0.44, 1.20)	0.60 (0.22, 1.68)			0.80 (0.38, 1.72)	0.54 (0.30, 0.96)		1.15 (0.36, 3.7)	0.7 (0.41, 1.2)
cg07317062	no/mild	1(ref.)	1(ref.)	1(ref.)			1(ref.)	1(ref.)		1(ref.)	1(ref.)
	moderate	1.05 (0.82, 1.33)	0.91 (0.65, 1.25)	1.39 (0.89, 2.18)			1.34 (0.89, 2.03)	0.84 (0.60, 1.18)		1.05 (0.34, 3.23)	1.09 (0.84, 1.42)
	severe	1.15 (0.81, 1.65)	1.22 (0.75, 1.99)	1.18 (0.56, 2.51)			1.80 (1.05, 3.08)	0.77 (0.42, 1.41)		1.64 (0.42, 6.36)	1.2 (0.78, 1.87)
	edentulism	0.99 (0.69, 1.44)	1.02 (0.66, 1.58)	0.88 (0.33, 2.33)			1.33 (0.66, 2.67)	0.77 (0.47, 1.28)		1.5 (0.53, 4.26)	0.9 (0.54, 1.5)
cg08657492	no/mild	1(ref.)	1(ref.)	1(ref.)			1(ref.)	1(ref.)		1(ref.)	1(ref.)
	moderate	1.03 (0.79, 1.33)	0.99 (0.70, 1.41)	1.13 (0.72, 1.76)			1.25 (0.82, 1.92)	0.86 (0.60, 1.23)		1.68 (0.57, 4.95)	1.04 (0.78, 1.37)
	severe	0.96 (0.66, 1.42)	1.11 (0.65, 1.91)	0.93 (0.44, 1.96)			1.54 (0.89, 2.65)	0.58 (0.30, 1.14)		2.27 (0.56, 9.28)	0.92 (0.57, 1.48)
	edentulism	0.75 (0.50, 1.12)	0.85 (0.53, 1.38)	0.55 (0.20, 1.49)			0.98 (0.46, 2.11)	0.57 (0.33, 0.98)		1.19 (0.43, 3.28)	0.71 (0.41, 1.25)
cg11410718	no/mild	1(ref.)	1(ref.)	1(ref.)			1(ref.)	1(ref.)		1(ref.)	1(ref.)
	moderate	1.05 (0.82, 1.35)	0.90 (0.65, 1.26)	1.47 (0.92, 2.33)			1.30 (0.86, 1.98)	0.82 (0.58, 1.17)		1.28 (0.4, 4.04)	1.08 (0.83, 1.41)
	severe	1.06 (0.74, 1.51)	1.14 (0.70, 1.86)	1.01 (0.48, 2.12)			1.55 (0.90, 2.66)	0.69 (0.37, 1.29)		1.83 (0.44, 7.54)	1.06 (0.69, 1.63)
	edentulism	0.89 (0.60, 1.30)	0.89 (0.57, 1.41)	0.99 (0.37, 2.67)			1.12 (0.56, 2.26)	0.68 (0.40, 1.16)		1.62 (0.55, 4.78)	0.76 (0.45, 1.29)
cg22997113	no/mild	1(ref.)	1(ref.)	1(ref.)			1(ref.)	1(ref.)		1(ref.)	1(ref.)
	moderate	1.10 (0.85, 1.43)	0.86 (0.60, 1.23)	1.87 (1.13, 3.09)			1.47 (0.92, 2.35)	0.87 (0.62, 1.23)		1.11 (0.35, 3.52)	1.14 (0.86, 1.52)
	severe	1.01 (0.68, 1.49)	1.15 (0.67, 1.98)	0.79 (0.33, 1.85)			1.45 (0.79, 2.65)	0.78 (0.41, 1.46)		1.32 (0.3, 5.81)	1 (0.62, 1.61)
	edentulism	0.92 (0.62, 1.37)	0.95 (0.59, 1.54)	0.88 (0.33, 2.36)			1.32 (0.61, 2.84)	0.66 (0.39, 1.11)		1.26 (0.42, 3.72)	0.84 (0.49, 1.43)
cg24169822	no/mild	1(ref.)	1(ref.)	1(ref.)			1(ref.)	1(ref.)		1(ref.)	1(ref.)
	moderate	1.03 (0.79, 1.33)	0.92 (0.65, 1.30)	1.21 (0.78, 1.88)			1.40 (0.91, 2.14)	0.76 (0.52, 1.11)		1.52 (0.41, 5.64)	1.04 (0.79, 1.37)
	severe	0.87 (0.59, 1.28)	1.00 (0.59, 1.68)	0.84 (0.39, 1.81)			1.37 (0.81, 2.30)	0.45 (0.21, 0.95)		3.04 (0.45, 20.61)	0.81 (0.51, 1.28)
	edentulism	0.66 (0.44, 1.01)	0.73 (0.45, 1.19)	0.44 (0.13, 1.46)			0.83 (0.41, 1.68)	0.48 (0.27, 0.87)		0.9 (0.26, 3.08)	0.69 (0.4, 1.18)
AA Participants (Visit 02)
cg06942814	no/mild	1(ref.)	1(ref.)	1(ref.)			1(ref.)	1(ref.)		1(ref.)	1(ref.)
	moderate	1.15 (0.93, 1.42)	1.28 (0.88, 1.87)	1.14 (0.88, 1.49)			1.43 (0.88, 2.32)	1.08 (0.84, 1.37)		1.2 (0.87, 1.66)	1.13 (0.84, 1.51)
	severe	1.18 (0.95, 1.46)	1.36 (0.93, 2.00)	1.16 (0.89, 1.52)			1.31 (0.81, 2.11)	1.18 (0.91, 1.53)		1.17 (0.86, 1.6)	1.18 (0.86, 1.63)
	edentulism	0.98 (0.79, 1.22)	1.06 (0.73, 1.54)	1.04 (0.78, 1.38)			1.02 (0.61, 1.72)	0.97 (0.76, 1.24)		1.06 (0.79, 1.43)	0.79 (0.54, 1.16)
cg11015251	no/mild	1(ref.)	1(ref.)	1(ref.)			1(ref.)	1(ref.)		1(ref.)	1(ref.)
	moderate	1.29 (1.03, 1.61)	1.39 (0.92, 2.11)	1.28 (0.98, 1.68)			1.71 (1.01, 2.90)	1.19 (0.92, 1.54)		1.25 (0.89, 1.77)	1.32 (0.97, 1.8)
	severe	1.28 (1.02, 1.61)	1.41 (0.92, 2.14)	1.30 (0.98, 1.72)			1.54 (0.92, 2.57)	1.25 (0.95, 1.65)		1.23 (0.88, 1.71)	1.35 (0.96, 1.89)
	edentulism	1.07 (0.85, 1.34)	1.02 (0.68, 1.52)	1.22 (0.91, 1.63)			1.15 (0.65, 2.01)	1.04 (0.80, 1.35)		1.12 (0.82, 1.53)	0.89 (0.61, 1.31)
cg14359292	no/mild	1(ref.)	1(ref.)	1(ref.)			1(ref.)	1(ref.)		1(ref.)	1(ref.)
	moderate	1.17 (0.95, 1.44)	1.28 (0.88, 1.87)	1.16 (0.90, 1.49)			1.51 (0.95, 2.43)	1.10 (0.87, 1.39)		1.19 (0.87, 1.62)	1.17 (0.88, 1.56)
	severe	1.24 (1.01, 1.54)	1.37 (0.93, 2.01)	1.25 (0.97, 1.63)			1.48 (0.94, 2.35)	1.21 (0.94, 1.55)		1.21 (0.89, 1.63)	1.29 (0.94, 1.76)
	edentulism	1.05 (0.85, 1.30)	1.05 (0.73, 1.52)	1.13 (0.86, 1.48)			1.14 (0.69, 1.88)	1.03 (0.81, 1.31)		1.12 (0.84, 1.49)	0.87 (0.6, 1.25)
cg07317062	no/mild	1(ref.)	1(ref.)	1(ref.)			1(ref.)	1(ref.)		1(ref.)	1(ref.)
	moderate	1.23 (1.00, 1.51)	1.33 (0.91, 1.94)	1.22 (0.95, 1.57)			1.72 (1.07, 2.76)	1.13 (0.89, 1.42)		1.27 (0.93, 1.74)	1.21 (0.91, 1.61)
	severe	1.30 (1.05, 1.61)	1.42 (0.96, 2.10)	1.32 (1.01, 1.71)			1.55 (0.98, 2.46)	1.31 (1.01, 1.69)		1.33 (0.98, 1.81)	1.27 (0.93, 1.74)
	edentulism	1.09 (0.88, 1.34)	1.10 (0.76, 1.59)	1.16 (0.88, 1.52)			1.23 (0.74, 2.04)	1.06 (0.84, 1.34)		1.19 (0.9, 1.59)	0.88 (0.62, 1.26)
cg08657492	no/mild	1(ref.)	1(ref.)	1(ref.)			1(ref.)	1(ref.)		1(ref.)	1(ref.)
	moderate	1.22 (0.99, 1.50)	1.25 (0.86, 1.83)	1.23 (0.95, 1.60)			1.53 (0.96, 2.44)	1.14 (0.89, 1.45)		1.14 (0.83, 1.57)	1.28 (0.96, 1.72)
	severe	1.25 (1.01, 1.55)	1.31 (0.89, 1.93)	1.28 (0.98, 1.67)			1.42 (0.90, 2.25)	1.23 (0.95, 1.60)		1.16 (0.85, 1.57)	1.32 (0.96, 1.82)
	edentulism	1.06 (0.86, 1.31)	1.01 (0.70, 1.46)	1.16 (0.88, 1.54)			1.15 (0.70, 1.90)	1.03 (0.81, 1.32)		1.07 (0.8, 1.43)	0.91 (0.63, 1.31)
cg11410718	no/mild	1(ref.)	1(ref.)	1(ref.)			1(ref.)	1(ref.)		1(ref.)	1(ref.)
	moderate	1.19 (0.96, 1.46)	1.17 (0.80, 1.72)	1.23 (0.95, 1.59)			1.73 (1.07, 2.80)	1.07 (0.84, 1.36)		1.25 (0.91, 1.73)	1.15 (0.86, 1.52)
	severe	1.20 (0.97, 1.49)	1.26 (0.84, 1.88)	1.24 (0.95, 1.62)			1.45 (0.91, 2.32)	1.19 (0.92, 1.54)		1.24 (0.91, 1.69)	1.18 (0.86, 1.62)
	edentulism	1.02 (0.82, 1.26)	0.96 (0.66, 1.40)	1.12 (0.85, 1.47)			1.14 (0.69, 1.90)	0.99 (0.78, 1.26)		1.13 (0.84, 1.51)	0.82 (0.57, 1.17)
cg22997113	no/mild	1(ref.)	1(ref.)	1(ref.)			1(ref.)	1(ref.)		1(ref.)	1(ref.)
	moderate	1.10 (0.90, 1.35)	1.07 (0.73, 1.55)	1.13 (0.89, 1.44)			1.30 (0.81, 2.08)	1.05 (0.84, 1.32)		1.11 (0.81, 1.52)	1.12 (0.85, 1.46)
	severe	1.13 (0.92, 1.39)	1.09 (0.74, 1.60)	1.18 (0.92, 1.53)			1.14 (0.72, 1.80)	1.16 (0.91, 1.49)		1.17 (0.86, 1.58)	1.08 (0.8, 1.46)
	edentulism	0.96 (0.78, 1.18)	0.87 (0.60, 1.25)	1.06 (0.81, 1.37)			0.95 (0.57, 1.58)	0.95 (0.76, 1.20)		1.03 (0.78, 1.37)	0.83 (0.6, 1.17)
cg24169822	no/mild	1(ref.)	1(ref.)	1(ref.)			1(ref.)	1(ref.)		1(ref.)	1(ref.)
	moderate	1.19 (0.96, 1.47)	1.19 (0.83, 1.72)	1.23 (0.95, 1.60)			1.64 (1.02, 2.64)	1.08 (0.85, 1.38)		1.11 (0.81, 1.53)	1.27 (0.95, 1.71)
	severe	1.23 (0.99, 1.52)	1.31 (0.90, 1.91)	1.25 (0.96, 1.64)			1.50 (0.95, 2.38)	1.20 (0.93, 1.56)		1.13 (0.83, 1.54)	1.31 (0.95, 1.82)
	edentulism	1.05 (0.85, 1.31)	1.07 (0.75, 1.54)	1.12 (0.84, 1.49)			1.26 (0.76, 2.08)	1.01 (0.79, 1.29)		1.06 (0.79, 1.41)	0.92 (0.63, 1.35)
a Model adjusted for age, sex, diabetes, SES, pack-years, smoking status (never, former, current), pack-years based methylation score, BMI, surrogate variables for batch effects, and cell proportions.
b A HOXA4 DMR reported as periodontitis-related in Hernandez et al.

### Sheet: S. Table 5
Supplemental Table 5. Odds ratio for CpGs in the ENSG00000231601 differentially methylated region and periodontal disease status and stratified by age and gender in Visit 2 ARIC participants
		Odds Ratio per 1 SD increase (95% CI)
		Overall	by age				by gender			by SES
CpG	ARIC		Age>=58	Age<58			Male	Female		Low SES	High SES
	Groups
EA Participants (Visit 02)
cg22954052	no/mild	1(ref.)	1(ref.)	1(ref.)			1(ref.)	1(ref.)		1(ref.)	1(ref.)
	moderate	1.08 (0.84, 1.40)	1.25 (0.88, 1.77)	0.96 (0.61, 1.51)			0.90 (0.62, 1.31)	1.25 (0.83, 1.89)		7.38 (1.68, 32.5)	0.95 (0.72, 1.25)
	severe	1.06 (0.74, 1.51)	0.74 (0.45, 1.23)	3.90 (1.49, 10.19)			1.05 (0.67, 1.67)	0.89 (0.39, 2.05)		1.2 (0.28, 5.12)	1.12 (0.73, 1.7)
	edentulism	0.84 (0.58, 1.23)	0.88 (0.57, 1.35)	0.70 (0.20, 2.49)			0.88 (0.48, 1.62)	0.75 (0.42, 1.37)		1.2 (0.43, 3.33)	0.85 (0.51, 1.43)
cg25580864	no/mild	1(ref.)	1(ref.)	1(ref.)			1(ref.)	1(ref.)		1(ref.)	1(ref.)
	moderate	1.03 (0.78, 1.34)	1.36 (0.92, 1.99)	0.69 (0.43, 1.10)			1.06 (0.67, 1.69)	0.94 (0.66, 1.35)		1.19 (0.34, 4.21)	1.05 (0.79, 1.41)
	severe	1.17 (0.77, 1.76)	0.87 (0.52, 1.45)	2.82 (0.93, 8.54)			1.04 (0.60, 1.80)	2.23 (0.87, 5.69)		3.88 (0.72, 20.78)	1.18 (0.71, 1.97)
	edentulism	1.01 (0.67, 1.52)	1.03 (0.64, 1.65)	1.81 (0.41, 7.97)			1.48 (0.61, 3.6)	0.75 (0.44, 1.30)		2.27 (0.64, 8)	0.77 (0.46, 1.28)
cg05495790	no/mild	1(ref.)	1(ref.)	1(ref.)			1(ref.)	1(ref.)		1(ref.)	1(ref.)
	moderate	1.22 (0.94, 1.58)	1.28 (0.90, 1.82)	1.43 (0.91, 2.26)			0.98 (0.69, 1.40)	1.59 (1.02, 2.48)		2.69 (0.84, 8.65)	1.12 (0.86, 1.47)
	severe	1.21 (0.85, 1.72)	0.93 (0.55, 1.59)	2.71 (1.26, 5.80)			1.26 (0.83, 1.91)	0.82 (0.32, 2.06)		1.74 (0.43, 7.04)	1.29 (0.87, 1.92)
	edentulism	0.84 (0.56, 1.27)	0.81 (0.51, 1.30)	0.95 (0.20, 4.50)			1.26 (0.67, 2.36)	0.43 (0.19, 0.96)		1.16 (0.41, 3.28)	0.82 (0.45, 1.5)
AA Participants (Visit 02)
cg22954052	no/mild	1(ref.)	1(ref.)	1(ref.)			1(ref.)	1(ref.)		1(ref.)	1(ref.)
	moderate	1.54 (1.24, 1.91)	1.24 (0.82, 1.87)	1.75 (1.32, 2.31)			2.23 (1.33, 3.74)	1.42 (1.11, 1.82)		1.36 (0.98, 1.89)	1.86 (1.35, 2.57)
	severe	1.44 (1.16, 1.79)	0.98 (0.65, 1.47)	1.87 (1.40, 2.50)			1.55 (0.96, 2.51)	1.56 (1.20, 2.03)		1.08 (0.8, 1.47)	2.22 (1.56, 3.16)
	edentulism	1.56 (1.25, 1.94)	1.29 (0.86, 1.92)	1.71 (1.28, 2.29)			2.29 (1.32, 3.96)	1.43 (1.12, 1.82)		1.29 (0.97, 1.73)	2 (1.36, 2.94)
cg25580864	no/mild	1(ref.)	1(ref.)	1(ref.)			1(ref.)	1(ref.)		1(ref.)	1(ref.)
	moderate	1.16 (0.91, 1.46)	0.96 (0.65, 1.42)	1.29 (0.94, 1.77)			0.67 (0.40, 1.11)	1.36 (1.03, 1.80)		1.25 (0.88, 1.79)	1.1 (0.79, 1.53)
	severe	1.28 (1.01, 1.63)	0.99 (0.68, 1.46)	1.51 (1.08, 2.10)			0.81 (0.49, 1.34)	1.47 (1.09, 1.99)		1.27 (0.91, 1.78)	1.33 (0.93, 1.91)
	edentulism	1.30 (1.03, 1.65)	1.10 (0.75, 1.61)	1.29 (0.91, 1.83)			1.01 (0.59, 1.74)	1.33 (1.01, 1.74)		1.39 (1.01, 1.9)	1.12 (0.73, 1.71)
cg05495790	no/mild	1(ref.)	1(ref.)	1(ref.)			1(ref.)	1(ref.)		1(ref.)	1(ref.)
	moderate	1.43 (1.13, 1.80)	1.16 (0.77, 1.76)	1.61 (1.19, 2.17)			1.64 (0.96, 2.81)	1.35 (1.04, 1.76)		1.34 (0.95, 1.9)	1.61 (1.15, 2.26)
	severe	1.36 (1.08, 1.73)	1.01 (0.66, 1.54)	1.64 (1.21, 2.23)			1.07 (0.64, 1.81)	1.62 (1.22, 2.14)		1.09 (0.78, 1.52)	1.84 (1.28, 2.65)
	edentulism	1.53 (1.21, 1.94)	1.38 (0.92, 2.06)	1.60 (1.17, 2.20)			1.91 (1.08, 3.37)	1.44 (1.11, 1.88)		1.29 (0.95, 1.76)	1.9 (1.27, 2.86)
a Model adjusted for age, sex, diabetes, SES, pack-years, smoking status (never, former, current), pack-years based methylation score, BMI, surrogate variables for batch effects, and cell proportions.
b A de novo ENSG00000231601 DMR identified by our DMRcate analysis.
